# Analysis of blood and nasal epithelial transcriptomes to identify mechanisms associated with control of SARS-CoV-2 viral load in the upper respiratory tract

**DOI:** 10.1101/2023.03.09.23287028

**Authors:** Mahdi Moradi Marjaneh, Joseph D Challenger, Antonio Salas, Alberto Gómez-Carballa, Abilash Sivananthan, Irene Rivero-Calle, Gema Barbeito-Castiñeiras, Cher Y Foo, Yue Wu, Felicity Liew, Heather R Jackson, Dominic Habgood-Coote, Giselle D’Souza, Samuel Nichols, Victoria J Wright, Michael Levin, Myrsini Kaforou, Ryan S Thwaites, Lucy C Okell, Federico Martinón-Torres, Aubrey J Cunnington, PERFORM Consortium, GEN-COVID Study Group

**Affiliations:** Section of Paediatric Infectious Disease, Department of Infectious Disease, Imperial College London, London, UK; Centre for Paediatrics and Child Health, Imperial College London, London, UK; Section of Virology, Department of Infectious Diseases, Faculty of Medicine, Imperial College London, London, UK; Medical Research Council Centre for Global Infections Disease Analysis, Department of Infectious Disease Epidemiology, Imperial College London, London, UK; Unidade de Xenética, Instituto de Ciencias Forenses, Facultade de Medicina, Universidade de Santiago de Compostela, and GenPoB Research Group, Instituto de Investigación Sanitaria (IDIS), Hospital Clínico Universitario de Santiago (SERGAS), Galicia, Spain; Genetics, Vaccines and Infections Research Group (GENVIP), Instituto de Investigación Sanitaria de Santiago, Universidade de Santiago de Compostela, Santiago de Compostela, Galicia, Spain; Centro de Investigación Biomédica en Red de Enfermedades Respiratorias (CIBER-ES), Madrid, Spain; Translational Pediatrics and Infectious Diseases, Department of Pediatrics, Hospital Clínico Universitario de Santiago de Compostela, Santiago de Compostela, Galicia, Spain; Servicio de Microbiología y Parasitología, Complejo Hospitalario Universitario de Santiago de Compostela, Santiago de Compostela, Galicia, Spain; School of Medicine, Imperial College London, London, UK; Department of Surgery and Cancer, Imperial College London, St. Mary’s Hospital, London, UK; National Heart and Lung Institute, Imperial College London, London, UK

**Keywords:** COVID-19, SARS-CoV-2, upper respiratory tract, viral load, mathematical modelling, transcriptome, gene network analysis

## Abstract

**Background:** The amount of SARS-CoV-2 detected in the upper respiratory tract (URT viral load) is a key driver of transmission of infection. Current evidence suggests that mechanisms constraining URT viral load are different from those controlling lower respiratory tract viral load and disease severity. Understanding such mechanisms may help to develop treatments and vaccine strategies to reduce transmission. Combining mathematical modelling of URT viral load dynamics with transcriptome analyses we aimed to identify mechanisms controlling URT viral load.

**Methods:** COVID-19 patients were recruited in Spain during the first wave of the pandemic. RNA sequencing of peripheral blood and targeted NanoString *n*Counter transcriptome analysis of nasal epithelium were performed and gene expression analysed in relation to paired URT viral load samples collected within 15 days of symptom onset. Proportions of major immune cells in blood were estimated from transcriptional data using computational differential estimation. Weighted correlation network analysis (adjusted for cell proportions) and fixed transcriptional repertoire analysis were used to identify associations with URT viral load, quantified as standard deviations (z-scores) from an expected trajectory over time.

**Results:** Eighty-two subjects (50% female, median age 54 years (range 3-73)) with COVID-19 were recruited. Paired URT viral load samples were available for 16 blood transcriptome samples, and 17 respiratory epithelial transcriptome samples. Natural Killer (NK) cells were the only blood cell type significantly correlated with URT viral load z-scores (r = -0.62, *P* = 0.010). Twenty-four blood gene expression modules were significantly correlated with URT viral load z-score, the most significant being a module of genes connected around *IFNA14* (Interferon Alpha-14) expression (r = -0.60, *P* = 1e-10). In fixed repertoire analysis, prostanoid-related gene expression was significantly associated with higher viral load. In nasal epithelium, only *GNLY* (granulysin) gene expression showed significant negative correlation with viral load.

**Conclusions:** Correlations between the transcriptional host response and inter-individual variations in SARS-CoV-2 URT viral load, revealed many molecular mechanisms plausibly favouring or constraining viral load. Existing evidence corroborates many of these mechanisms, including likely roles for NK cells, granulysin, prostanoids and interferon alpha-14. Inhibition of prostanoid production, and administration of interferon alpha-14 may be attractive transmission-blocking interventions.
