## Supplementary Table 1 for "Analysis of blood and nasal epithelial transcriptomes to identify mechanisms associated with control of SARS-CoV-2 viral load in the upper respiratory tract"

### Sheet: Sheet1
Sample*	Subject*	Age range (year)	Sex	Diagnosis	Days since symptom onset	Viral load measured	Underwent whole blood RNA-seq	Underwent nasal epithelium NanoString	Excluded due to co-infection
S_001	P_001	26-30	male	COVID-19	12	yes	-	yes	-
S_002	P_002	66-70	female	COVID-19	13	yes	-	yes	-
S_003	P_003	71-75	male	COVID-19	10	yes	-	yes	-
S_004	P_004	56-60	male	COVID-19	14	yes	yes	yes	yes
S_005	P_005	51-55	male	COVID-19	9	yes	yes	yes	-
S_006	P_006	71-75	male	COVID-19	13	yes	yes	yes	yes
S_007	P_007	71-75	male	COVID-19	-	-	yes	-	-
S_008	P_008	41-45	male	COVID-19	8	yes	yes	-	-
S_009	P_009	81-85	male	COVID-19	-	-	yes	-	-
S_010	P_010	41-45	female	COVID-19	12	yes	yes	-	-
S_011	P_011	66-70	male	COVID-19	-	-	yes	-	-
S_012	P_012	56-60	female	COVID-19	-	-	yes	-	-
S_013	P_013	71-75	female	COVID-19	8	yes	yes	yes	-
S_014	P_014	61-65	female	COVID-19	-	-	yes	-	-
S_015	P_015	61-65	female	COVID-19	-	-	yes	-	-
S_016	P_016	26-30	female	COVID-19	-	-	yes	-	-
S_017	P_017	66-70	male	COVID-19	-	-	yes	-	-
S_018	P_018	86-90	male	COVID-19	-	-	yes	-	-
S_019	P_019	61-65	male	COVID-19	-	-	yes	-	-
S_020	P_020	51-55	female	COVID-19	-	-	yes	-	-
S_021	P_021	66-70	male	COVID-19	-	-	yes	-	-
S_022	P_022	51-55	female	COVID-19	15	yes	yes	yes	-
S_023	P_023	41-45	female	COVID-19	-	-	yes	-	-
S_024	P_024	41-45	female	COVID-19	-	-	yes	-	-
S_025	P_025	56-60	female	COVID-19	-	-	-	yes	-
S_026	P_026	61-65	male	COVID-19	-	-	yes	-	yes
S_027	P_027	26-30	male	COVID-19	-	-	yes	-	-
S_028	P_028	31-35	male	COVID-19	-	-	yes	-	-
S_029	P_029	21-25	female	COVID-19	-	-	yes	-	-
S_030	P_030	36-40	female	COVID-19	9	yes	yes	-	-
S_031	P_031	66-70	male	COVID-19	5	yes	yes	yes	-
S_032	P_032	46-50	male	COVID-19	-	-	yes	-	yes
S_033	P_033	41-45	female	COVID-19	-	-	yes	-	-
S_034	P_034	76-80	female	COVID-19	11	yes	yes	yes	yes
S_035	P_035	41-45	male	COVID-19	9	yes	yes	yes	yes
S_036	P_036	71-75	male	COVID-19	13	yes	yes	-	-
S_037	P_037	76-80	female	COVID-19	-	-	yes	-	-
S_038	P_038	56-60	male	COVID-19	-	-	yes	-	-
S_039	P_039	36-40	male	COVID-19	-	-	yes	-	-
S_040	P_040	16-20	female	COVID-19	3	yes	yes	yes	-
S_041	P_041	16-20	female	COVID-19	-	-	yes	-	-
S_042	P_042	71-75	female	COVID-19	11	yes	yes	-	-
S_043	P_043	76-80	female	COVID-19	4	yes	-	yes	-
S_044	P_044	51-55	male	COVID-19	9	yes	yes	-	-
S_045	P_044	51-55	male	COVID-19	13	yes	yes	-	-
S_046	P_045	66-70	male	COVID-19	-	-	yes	-	-
S_047	P_046	56-60	female	COVID-19	-	-	yes	-	-
S_048	P_047	56-60	male	COVID-19	4	yes	yes	-	-
S_049	P_048	71-75	female	COVID-19	-	-	yes	-	-
S_050	P_049	51-55	female	COVID-19	10	yes	yes	-	-
S_051	P_050	56-60	male	COVID-19	-	-	yes	-	-
S_052	P_051	86-90	female	COVID-19	-	-	yes	-	-
S_053	P_052	41-45	female	COVID-19	-	-	yes	-	-
S_054	P_053	31-35	female	COVID-19	-	-	yes	-	-
S_055	P_054	36-40	male	COVID-19	-	-	yes	-	-
S_056	P_055	36-40	female	COVID-19	-	-	yes	-	-
S_057	P_056	46-50	female	COVID-19	-	-	yes	-	-
S_058	P_057	26-30	female	COVID-19	-	-	yes	-	-
S_059	P_058	1-5	female	COVID-19	10	yes	yes	-	-
S_060	P_059	66-70	male	COVID-19	-	-	yes	yes	-
S_061	P_060	76-80	male	COVID-19	-	-	yes	-	-
S_062	P_061	76-80	female	COVID-19	-	-	yes	-	-
S_063	P_062	36-40	male	COVID-19	-	-	yes	-	-
S_064	P_063	31-35	female	COVID-19	-	-	yes	-	-
S_065	P_064	36-40	female	COVID-19	-	-	yes	-	-
S_066	P_065	66-70	male	COVID-19	-	-	yes	-	-
S_067	P_066	26-30	male	COVID-19	-	-	yes	-	-
S_068	P_067	61-65	male	COVID-19	11	yes	yes	-	-
S_069	P_068	36-40	female	COVID-19	-	-	yes	-	-
S_070	P_069	41-45	male	COVID-19	-	-	yes	-	-
S_071	P_070	56-60	male	COVID-19	-	-	yes	-	-
S_072	P_071	71-75	female	COVID-19	15	yes	yes	-	-
S_073	P_072	81-85	male	COVID-19	-	-	yes	-	-
S_074	P_073	66-70	female	COVID-19	-	-	yes	-	-
S_075	P_074	46-50	female	COVID-19	10	yes	-	yes	-
S_076	P_075	61-65	male	COVID-19	12	yes	-	yes	-
S_077	P_076	41-45	male	COVID-19	6	yes	-	yes	-
S_078	P_077	46-50	male	COVID-19	7	yes	-	yes	-
S_079	P_078	26-30	female	COVID-19	0	yes	-	yes	-
S_080	P_079	31-35	female	COVID-19	8	yes	-	yes	-
S_081	P_080	26-30	female	COVID-19	11	yes	-	yes	-
S_082	P_081	36-40	male	COVID-19	9	yes	-	yes	-
S_083	P_082	31-35	male	COVID-19	8	yes	-	yes	-
S_084	P_083	31-35	female	healthy control	-	-	yes	-	-
S_085	P_084	41-45	female	healthy control	-	-	yes	-	-
S_086	P_085	21-25	female	healthy control	-	-	yes	-	-
S_087	P_086	46-50	female	healthy control	-	-	yes	-	-
S_088	P_087	61-65	male	healthy control	-	-	yes	-	-
S_089	P_088	41-45	male	healthy control	-	-	yes	-	-
S_090	P_089	36-40	male	healthy control	-	-	yes	-	-
S_091	P_090	36-40	male	healthy control	-	-	yes	-	-
S_092	P_091	66-70	male	healthy control	-	-	yes	-	-
S_093	P_092	46-50	female	healthy control	-	-	yes	-	-
S_094	P_093	-	-	healthy control	-	-	yes	-	-
S_095	P_094	-	-	healthy control	-	-	yes	-	-
S_096	P_095	-	-	healthy control	-	-	yes	-	-
S_097	P_096	-	-	healthy control	-	-	yes	-	-
S_098	P_097	-	-	healthy control	-	-	yes	-	-
S_099	P_098	-	-	healthy control	-	-	yes	-	-
S_100	P_099	-	-	healthy control	-	-	yes	-	-
S_101	P_100	-	-	healthy control	-	-	yes	-	-
S_102	P_101	11-15	male	probable bacterial infection	-	-	yes	-	-
S_103	P_102	1-5	female	bacterial infection	-	-	yes	-	-
S_104	P_103	-	male	bacterial infection	-	-	yes	-	-
S_105	P_104	1-5	female	bacterial infection	-	-	yes	-	-
S_106	P_105	1-5	male	viral infection	-	-	yes	-	-
S_107	P_106	-	male	viral infection	-	-	yes	-	-
S_108	P_107	-	female	viral infection	-	-	yes	-	-
S_109	P_108	1-5	female	viral infection	-	-	yes	-	-
S_110	P_109	6-10	male	viral infection	-	-	yes	-	-
*Sample and subject IDs have been replaced with identifiers that cannot reveal the identity of the study subjects.
