## Supplementary Table 3 for "Analysis of blood and nasal epithelial transcriptomes to identify mechanisms associated with control of SARS-CoV-2 viral load in the upper respiratory tract"

### Sheet: Sheet1
Supplementary Table 3. Top canonical pathways identified for WGCNA significant modules
Module	Ingenuity canonical pathways	-log(p-value)	Ratio	z-score	Molecules
IFNA14	Pathogen Induced Cytokine Storm Signaling Pathway	3.32	0.0133	0.447	CCL4,CD70,COL4A4,IFNA14,IL22
IFNA14	IL-22 Signaling	3.1	0.0833		IL22,IL22RA2
IFNA14	Pyrimidine Ribonucleotides Interconversion	2.5	0.0417		ENTPD8,phosphate
IFNA14	Role of Cytokines in Mediating Communication between Immune Cells	2.4	0.037		IFNA14,IL22
IFNA14	Pyrimidine Ribonucleotides De Novo Biosynthesis	2.28	0.0323		ENTPD8,phosphate
AIPL1	Serotonin and Melatonin Biosynthesis	2.04	0.167		TPH2
AIPL1	α-tocopherol Degradation	1.82	0.1		CYP4F8
AIPL1	Glucocorticoid Biosynthesis	1.67	0.0714		CYP17A1
AIPL1	Androgen Biosynthesis	1.5	0.0476		CYP17A1
AIPL1	Dopamine-DARPP32 Feedback in cAMP Signaling	1.48	0.0108		DRD4,PLCD4
AC011455.2/C7orf33/GALNT17	Methylglyoxal Degradation III	2.08	0.0625		ADH4,PTGR1
AC011455.2/C7orf33/GALNT17	Gustation Pathway	1.95	0.0197		CACNG4,TAS2R10,TAS2R41,TAS2R60
AC011455.2/C7orf33/GALNT17	GPCR-Mediated Nutrient Sensing in Enteroendocrine Cells	1.85	0.0254		CACNG4,PLCH1,RAPGEF4
AC011455.2/C7orf33/GALNT17	Dermatan Sulfate Biosynthesis (Late Stages)	1.76	0.0426		HS3ST6,SULT4A1
AC011455.2/C7orf33/GALNT17	Chondroitin Sulfate Biosynthesis (Late Stages)	1.71	0.04		HS3ST6,SULT4A1
IFNL3	Superpathway of Melatonin Degradation	3.62	0.0448		CYP2F1,IL4I1,UGT1A1
IFNL3	Estrogen Biosynthesis	2.53	0.0444		CYP2F1,HSD17B2
IFNL3	Granulocyte Adhesion and Diapedesis	2.33	0.0159		CCL17,CCR9,CLDN2
IFNL3	Nicotine Degradation III	2.31	0.0345		CYP2F1,UGT1A1
IFNL3	Retinoic acid Mediated Apoptosis Signaling	2.28	0.0333		CRABP1,IFNK
