## Supplementary Table 4 for "Analysis of blood and nasal epithelial transcriptomes to identify mechanisms associated with control of SARS-CoV-2 viral load in the upper respiratory tract"

### Sheet: Sheet1
Supplementary Table 4. Top upstream regulators identified for WGCNA significant modules
Module	Upstream regulator	Molecule type	p-value of overlap	B-H corrected p-value	Target molecules in module
IFNA14	STING1	other	6.09e-05	0.0522	CCL4,CD70,FEZ1,IL22RA2
IFNA14	RBP3	transporter	0.000251	0.072	IL22,IL22RA2
IFNA14	RORC	ligand-dependent nuclear receptor	0.000359	0.072	IL22,NAPSA,NAT2,SLC7A2
IFNA14	NCR2	transmembrane receptor	0.00042	0.072	CCL4,IL22
IFNA14	RORA	ligand-dependent nuclear receptor	0.000524	0.0748	CCL4,IL22,NAPSA,NAT2
AIPL1	BMP5	growth factor	6.09e-05	0.0423	CYP17A1,SNAI1
AIPL1	CRHR2	G-protein coupled receptor	0.000542	0.088	TPH2,UCN
AIPL1	DIXDC1	other	0.0015	0.088	SNAI1
AIPL1	LINC01348	other	0.0015	0.088	SNAI1
AIPL1	MARK1	kinase	0.0015	0.088	SNAI1
AC011455.2/C7orf33/GALNT17	ROR2	kinase	0.000414	0.18	MORN4,PROX2,RTL9,SP7
AC011455.2/C7orf33/GALNT17	DRD2	G-protein coupled receptor	0.000892	0.18	GHRH,GRIN2B,NPY
AC011455.2/C7orf33/GALNT17	NPY2R	G-protein coupled receptor	0.00112	0.18	GHRH,NPY
AC011455.2/C7orf33/GALNT17	GHSR	G-protein coupled receptor	0.00132	0.18	GHRH,NPY
AC011455.2/C7orf33/GALNT17	GHR	transmembrane receptor	0.00226	0.18	GHRH,NPY,SNAI2
IFNL3	TLR9	transmembrane receptor	7.89e-05		CCL17,IFNK,IFNL3,IL4I1,TNC
IFNL3	EBF1	transcription regulator	0.000167		ADIPOQ,CNGA2,CRABP1,IFNL3
IFNL3	SOX30	transcription regulator	0.000212		FOXL2,PFN3,STRA8
IFNL3	HNF1A	transcription regulator	0.00023		ABCC9,AMBP,CLDN2,HSD17B2,SLC22A11,UGT1A1
IFNL3	SBDS	other	0.000543		CRABP1,KIF1A,TNC
