## Supplementary Table 5 for "Analysis of blood and nasal epithelial transcriptomes to identify mechanisms associated with control of SARS-CoV-2 viral load in the upper respiratory tract"

### Sheet: Sheet1
Supplementary Table 5. Top master regulators identified for WGCNA significant modules
Module	Master regulator	Molecule type	Participating regulators	Predicted activation	Activation z-score	p-value of overlap	B-H corrected p-value	Network bias-corrected p-value	Target molecules in module	Causal network	Target-connected regulators
IFNA14	RBP3	transporter	RBP3		-1.414	0.000152	0.112	0.0002	IL22,IL22RA2	2 (1)	1
IFNA14	NCR2	transmembrane receptor	NCR2		0	0.000374	0.112	0.0005	CCL4,IL22	2 (1)	1
IFNA14	BCL3	transcription regulator	AHR,BCL3,CASP1,CCND1,CEBPA,CREB1,E2F3,EIF4EBP1,ERBB4,ERK1/2,ESR1,FOSL1,IL1B,IL6,JUND,Mek,NFkB (complex),NFKB1,NLRP3,NR3C2,PIP5K1A,RB1,RUNX3,TARBP2,TCF7L2,YY1		1.606	0.00041	0.112	0.001	CADM1,CD70,CPB1,ECEL1,ENTPD8,FCRL6,FEZ1,IFNA14,IL22,IL22RA2,KIF19,KIR2DL1/KIR2DL3,L3MBTL4,LIN28A,LMO1,LY6K,MT1H,SLC7A2,YY2	19 (26)	22
IFNA14	STING1	other	STING1		-0.577	0.00105	0.112	0.0018	CD70,FEZ1,IL22RA2	3 (1)	1
IFNA14	PTPRC	phosphatase	PTPRC		1.414	0.0011	0.112	0.003	CCL4,IL22	2 (1)	1
AIPL1	BMP5	growth factor	BMP5		1.414	6.09e-05	0.0164	0.0007	CYP17A1,SNAI1	2 (1)	1
AIPL1	SIN3A	transcription regulator	CYP1A1,REST,SIN3A		1.732	0.00136	0.0417	0.0009	CYP17A1,SNAI1,TPH2	3 (3)	2
AIPL1	HSD17B10	enzyme	HSD17B10		-1	0.0015	0.0417	0.0023	SH3GL2	1 (1)	1
AIPL1	CSL-HIF1A-MAML1-NICD	complex	CSL-HIF1A-MAML1-NICD		-1	0.0015	0.0417	0.0091	SNAI1	1 (1)	1
AIPL1	TRERNA1	other	TRERNA1		-1	0.0015	0.0417	0.0091	SNAI1	1 (1)	1
AC011455.2/C7orf33/GALNT17	NPY2R	G-protein coupled receptor	NPY2R		-1.414	0.000614	0.203	0.0007	GHRH,NPY	2 (1)	1
AC011455.2/C7orf33/GALNT17	DRD2	G-protein coupled receptor	DRD2		-0.577	0.000678	0.203	0.0003	GHRH,GRIN2B,NPY	3 (1)	1
AC011455.2/C7orf33/GALNT17	GHSR	G-protein coupled receptor	GHSR		1.414	0.00132	0.203	0.0006	GHRH,NPY	2 (1)	1
AC011455.2/C7orf33/GALNT17	APPL	group	Akt,APPL,APPL1,APPL2,Betacatenin/TCF,CTNNB1,HNF1A,LEF1,MAPK14,RAC1,TCF/LEF,TCF3,TCF4,TCF7L2		1.5	0.00273	0.203	0.0011	AGT,CNTFR,FGL1,IGFALS,IGFBPL1,KIF12,NPY,OPALIN,POU3F2,PTN,RAG2,RGN,SLC26A1,SNAI2,SP7,THPO	16 (14)	10
AC011455.2/C7orf33/GALNT17	Bcl9-Cbp/p300-Ctnnb1-Lef/Tcf	complex	Bcl9-Cbp/p300-Ctnnb1-Lef/Tcf,CREBBP,CTNNB1,EP300,HNF1A,LEF1,TCF/LEF,TCF3,TCF4,TCF7L2		1.807	0.00291	0.203	0.0008	AGT,CNTFR,FGL1,GHRH,IGFALS,IGFBPL1,KIF12,OPALIN,POU3F2,RAG2,RGN,SLC26A1,SNAI2,SP7,THPO	15 (10)	9
IFNL3	TLR9	transmembrane receptor	TLR9		0.447	6.23e-05	0.0485	0.0002	CCL17,IFNK,IFNL3,IL4I1,TNC	5 (1)	1
IFNL3	SOX30	transcription regulator	SOX30		0.577	0.000203	0.0485	0.0001	FOXL2,PFN3,STRA8	3 (1)	1
IFNL3	CFLAR	other	CASP8,CFLAR,ERK1/2,IRF7,Jnk,MAPK8,NFKB1,PTK2,RELA		1.667	0.00021	0.0485	0.0014	ADIPOQ,CCL17,CCR9,CLDN2,IFNK,IFNL3,IL4I1,TNC,UGT1A1	9 (9)	8
IFNL3	STRAP	other	AR,CREB1,FOS,GSK3B,IRF3,IRF7,Mapk,MAPK8,MMP9,RARA,SRSF2,STRAP,tamoxifen,THRB		0.535	0.000229	0.0485	0.0001	ABCC9,ADIPOQ,AMBP,BPIFC,CCR9,CNGA2,CRABP1,CYP2F1,IFNL3,IL17RE,KIF1A,OPN1LW,STRA8,UGT1A1	14 (14)	12
IFNL3	VASP	other	AMPK,Mapk,STAT6,VASP		0	0.000237	0.0485	0.0017	ADIPOQ,CCL17,CCR9,CLDN2,IL4I1,UGT1A1	6 (4)	3
