## Supplementary Table 6 for "Analysis of blood and nasal epithelial transcriptomes to identify mechanisms associated with control of SARS-CoV-2 viral load in the upper respiratory tract"

### Sheet: Sheet1
Supplementary Table 6. Top BloodGen3Module module aggregate correlated with viral load z-score
Module title	Aggregate location	Module response	Number of unique genes	Member genes	Top Associations
Prostanoids	4	96.7742	36	ABCC3*, ABLIM3*, ALOX12*, AQP10*, C6ORF21, C7ORF41, CALD1*, CMTM5*, CTDSPL*, CTTN*, ESAM*, F13A1*, GNG11*, GP9*, GUCY1A3, HS.552264, ITGA2B*, ITGB3*, ITGB5*, ITGB5*, JAM3*, MPL*, MYL9*, NRGN*, PARVB*, PDE5A*, PPBP, PROS1*, PTGS1*, PVALB*, 38596, SH3BGRL2*, TNFSF4*, TREML1*, TSPAN33*, TSPAN9*, VWF	Integrin beta3/Calmodulin-Binding Proteins/Platelet Glycoprotein GPIIb-IIIa Complex
Platelet	1	70.5882	20	ACRBP*, BMP6*, CDC14B*, CLDN5*, CLEC1B*, DAB2*, FHL1*, GP1BA*, GRAP2*, HS.25318, MMD*, NAT8B, PGRMC1*, PTCRA*, RUFY1*, RUFY1*, SDPR, TSC22D1*, TSC22D1*, TUBB1*, VCL*, ZNF185*	Adhesiveness/Cell Shape/Blood Platelets
Cell cycle	3	66.6667	18	ARHGAP21, C1ORF198*, CDKN1A, CTSA*, FAH*, FLJ40142, FLJ40142, GP6*, HIST1H2BG, HIST1H3F, HIST1H3H, LAPTM4B*, NGFRAP1, NGFRAP1, PDLIM1*, PRUNE, TAX1BP3*, TMEM16F, TMEM185A*, WBP5	beta-Galactosidase/Galactosidases/S Phase
TBD	5	92.8571	16	ACSBG1, CXORF20, HOMER2*, ITGB5*, LOC653486, MGLL*, MGLL*, MMRN1*, MYLK*, NT5M*, PLOD2*, SAMD14*, SEC14L5*, SELP*, SPARC*, SYTL4*, TFPI*	Thromboplastin/Thromboplastin/Platelet Membrane Glycoproteins
Platelet	2	36.3636	15	BAMBI, C14ORF151, C3ORF60, GRB14*, HIST1H2AG, HS.545426, IRX3, LMNA*, MSRB3, PF4V1*, PTGS1*, SMOX, ST7*, TMEM40*, TPM1	Cardiomyopathy, Dilated/Thiazines/Furans
* included in TUBB1 module
