## Supplementary Table 8 for "Analysis of blood and nasal epithelial transcriptomes to identify mechanisms associated with control of SARS-CoV-2 viral load in the upper respiratory tract"

### Sheet: Sheet0
Supplementary Table 8. Pseudo-modules identified from nasal epithelium NanoString data
In the "PTK2 module" tab the following information are provided:
1. geneSymbol: list of genes included in the module
2. GS.Z: correlation between the gene and viral load z-score
3. p.GS.Z: P-value for the correlation
4. MM: gene’s membership of the module
5. p.MM: P-value for the membership

### Sheet: summary
Pseudo-module	Gene count	Correlation with viral load z-score	p-value
PTK2	53	0.484879	0.01633
CD3D	87	-0.35992	0.084067
NFKBIA	60	0.260164	0.219531
IRGM	76	0.25823	0.2231
CSF3R	49	0.110089	0.608584
POLR2A	66	0.080047	0.710032
PSMB10	104	-0.05308	0.805421

### Sheet: PTK2 module
geneSymbol	GS.Z	p.GS.Z	MM	p.MM
RUNX1	0.552083	0.00515594	0.817875	1.05634e-06
MIF	0.263619	0.213249	0.728759	5.37513e-05
SMAD3	0.349426	0.0941934	0.526823	0.00816985
PTK2	0.395298	0.0558917	0.912064	5.55332e-10
ILF3	0.251712	0.235415	0.786946	5.08077e-06
STAT6	0.26267	0.214962	0.725216	6.08712e-05
XBP1	0.155907	0.466932	0.609778	0.00155866
EEF1G	0.509558	0.0109768	0.703674	0.000124801
NOS2	0.574408	0.00332955	0.706615	0.000113568
CD24	0.0888182	0.679821	0.528385	0.00794855
RPL19	0.371841	0.0735858	0.796861	3.16158e-06
IL32	0.0880703	0.682379	0.297726	0.157664
FAS	0.230388	0.27878	0.562447	0.0042244
IL7	0.378363	0.0682882	0.360574	0.0834658
BATF3	0.409745	0.0467604	0.595676	0.00213151
NOD1	0.0256564	0.905276	0.334194	0.110468
LEF1	0.588734	0.00247374	0.759398	1.68329e-05
C5	0.565764	0.00395803	0.460096	0.023682
CFD	0.529396	0.00780792	0.544694	0.00592053
IL12A	-0.00216957	0.991972	0.372179	0.0733043
TIRAP	0.283843	0.1789	0.739912	3.58766e-05
IRF3	0.302899	0.150226	0.853881	1.11832e-07
TNFRSF11A	0.327619	0.118097	0.321684	0.125308
LIF	0.337006	0.107319	0.721275	6.97529e-05
ATG10	0.461728	0.0231278	0.761835	1.52378e-05
BCL2	0.108306	0.614436	0.465628	0.0218454
C4A/B	0.144182	0.501481	0.433336	0.0344008
POLR1B	0.307263	0.144146	0.768514	1.15291e-05
TCF7	0.0664133	0.757832	0.433711	0.0342278
HRAS	0.554716	0.00490431	0.769492	1.10594e-05
TRAF2	0.304986	0.147296	0.605933	0.00169995
BLNK	0.174808	0.413939	0.348495	0.0951329
CIITA	0.0291553	0.892426	0.605457	0.00171819
CUL9	0.32265	0.124113	0.769176	1.12094e-05
IRAK4	0.442824	0.0302314	0.670632	0.000335348
ATG16L1	0.434274	0.0339692	0.686374	0.0002127
IKBKAP	0.376625	0.0696704	0.687575	0.000205205
NT5E	0.177358	0.407051	0.376892	0.0694573
CX3CL1	0.346928	0.0967316	0.650356	0.000580505
TCF4	0.155217	0.468932	0.649482	0.000593867
CCND3	0.258087	0.223366	0.538249	0.00666283
IL16	0.152951	0.475524	0.589382	0.00243992
TBP	0.267831	0.205755	0.670439	0.00033717
SMAD5	0.401549	0.0517848	0.68551	0.000218236
SIGIRR	0.328975	0.116493	0.81617	1.16047e-06
BST2	0.292106	0.166036	0.464586	0.0221824
CCRL1	0.497791	0.0133125	0.885502	8.91684e-09
NFATC2	0.367253	0.0774959	0.835722	3.71071e-07
PTPN2	0.380614	0.0665293	0.703325	0.000126194
SDHA	0.465833	0.0217797	0.739713	3.61425e-05
GPI	0.339796	0.104259	0.786733	5.13137e-06
TRAF4	0.177185	0.407517	0.360195	0.0838144
IKZF2	0.201522	0.345023	0.75289	2.18386e-05
